# SNPred outperforms other ensemble-based SNV pathogenicity predictors and elucidates the challenges of using ClinVar for evaluation of variant classification quality

**DOI:** 10.1101/2023.09.07.23295192

**Authors:** Ivan Molotkov, Daniel C. Koboldt, Mykyta Artomov

## Abstract

**Background:** Current single nucleotide variants (SNVs) pathogenicity prediction tools assess various properties of genetic variants and provide a likelihood of causing a disease. This information aids in variant prioritization – the process of narrowing down the list of potential pathogenic variants, and, therefore, facilitating diagnostics. Assessing the effectiveness of SNV pathogenicity tools using ClinVar data is a widely adopted practice. Our findings demonstrate that this conventional method tends to overstate performance estimates.

**Methods:** We introduce SNPred, an ensemble model specifically designed for predicting the pathogenicity of nonsynonymous single nucleotide variants (nsSNVs). To evaluate its performance, we conducted assessments using six distinct validation datasets derived from ClinVar and *BRCA1* Saturation Genome Editing (SGE) data.

**Results:** Across all validation scenarios, SNPred consistently outperformed other state-of-the-art tools, particularly in the case of rare and cancer-related variants, as well as variants that are classified with low confidence by most *in silico* tools. To ensure convenience, we provide precalculated scores for all possible nsSNVs.

We proved that the exceptionally high accuracy scores of the best models achieved for ClinVar variants are only attainable if the models learn to replicate misclassifications found in ClinVar. Additionally, we conducted a comparison of predictor performance on two distinct sets of BRCA1 variants that did not overlap: one sourced from ClinVar and the other from the SGE study. Across all *in silico* predictors, we observed a significant trend where ClinVar variants were classified with notably higher accuracy.

**Conclusions:** We provide a powerful variant pathogenicity predictor that enhances the quality of clinical variant interpretation and highlights important challenges of using ClinVar for SNV pathogenicity predictors evaluation.
