## Supplementary Tables for "SNPred outperforms other ensemble-based SNV pathogenicity predictors and elucidates the challenges of using ClinVar for evaluation of variant classification quality"

### Sheet: feature importance
Supplementary table 1: Feature importances of CatBoost model used in SNPred
	importance
metarnn.rankscore	15.8182
bayesdel.add_af.rankscore	15.709
clinpred.rankscore	6.12893
.gnomad_exome.af.af	5.69778
vest4.rankscore	4.8503
exac_nontcga.af	3.13565
deogen2.rankscore	2.63835
exac.af	2.59545
exac_nonpsych.adj_af	2.27839
exac_nontcga.adj_af	1.96608
eigen.raw_coding_rankscore	1.84247
mvp.rankscore	1.81007
mutationtaster.converted_rankscore	1.80626
exac_nonpsych.af	1.59634
gm12878.fitcons_rankscore	1.58494
exac.adj_af	1.57478
mutpred.rankscore	1.34382
sift.converted_rankscore	1.32088
lrt.converted_rankscore	1.29649
fathmm-mkl.coding_rankscore	1.292
h1-hesc.fitcons_rankscore	1.25732
list-s2.rankscore	1.22109
primateai.rankscore	1.21239
polyphen2.hvar.rankscore	1.17589
.gnomad_genome.af.af_afr	1.17534
phastcons.17way_primate.rankscore	1.15792
.gnomad_genome.af.af	1.13108
phylop.100way_vertebrate.rankscore	1.04958
cadd.raw_rankscore	1.04131
linsight.rankscore	1.01309
mpc.rankscore	0.901325
metalr.rankscore	0.849852
revel.rankscore	0.8392
.gnomad_exome.af.af_nfe	0.799343
m-cap.rankscore	0.755204
integrated.fitcons_rankscore	0.684963
mutationassessor.rankscore	0.665542
siphy_29way.logodds_rankscore	0.63525
polyphen2.hdiv.rankscore	0.497568
cadd.phred	0.415047
exac_nontcga.afr_af	0.411517
metasvm.rankscore	0.407801
fathmm-xf.coding_rankscore	0.398775
exac.nfe_af	0.387388
.gnomad_exome.af.af_fin	0.373059
exac_nontcga.nfe_af	0.35526
huvec.fitcons_rankscore	0.299941
genocanyon.rankscore	0.263868
phastcons.30way_mammalian.rankscore	0.251951
.gnomad_exome.af.af_asj	0.21879
.gnomad_exome.af.af_eas	0.197117
dann.rankscore	0.175517
exac_nonpsych.afr_af	0.163365
phastcons.100way_vertebrate.rankscore	0.157923
.gnomad_exome.af.af_afr	0.156477
.gnomad_genome.af.af_nfe	0.137056
sift4g.converted_rankscore	0.128883
phylop.30way_mammalian.rankscore	0.12069
.gnomad_exome.af.af_amr	0.108091
.gnomad_exome.af.af_sas	0.0883277
exac_nontcga.amr_af	0.0557941
.gnomad_exome.af.af_oth	0.0526366
exac.fin_af	0.0525756
.gnomad_genome.af.af_fin	0.0444899
exac.afr_af	0.0397416
exac.eas_af	0.0338212
exac_nonpsych.nfe_af	0.0315573
.gnomad_genome.af.af_asj	0.0259233
exac.sas_af	0.0257142
exac_nontcga.sas_af	0.0189528
exac.amr_af	0.0175585
.gnomad_genome.af.af_oth	0.00833747
exac_nontcga.fin_af	0.00806916
phylop.17way_primate.rankscore	0.0073548
exac_nonpsych.eas_af	0.00499825
exac_nonpsych.fin_af	0.00380291
exac_nontcga.eas_af	0.00237515
exac_nonpsych.amr_af	0
.gnomad_genome.af.af_eas	0
exac_nonpsych.sas_af	0
.gnomad_genome.af.af_amr	0
.gnomad_genome.af.af_sas	0

### Sheet: all
Supplementary Table 2: Validation on ClinVar variants that have at least 1 star for assertion criteria
	auc_roc	auc_pr	brier
SNPred	0.994218	0.993159	0.0370732
bayesdel.add_af	0.986162	0.985381	0.0662022
metarnn	0.977834	0.936478	0.0943629
clinpred	0.973365	0.924906	0.0668714
cadd	0.963422	0.959961	0.097567
revel	0.961136	0.902031	0.184089
mvp	0.943756	0.856274	0.221597
eigen	0.931853	0.92528	0.115678
deogen2	0.93068	0.853016	0.224264
m-cap	0.925593	0.799451	0.23804
metasvm	0.921943	0.80297	0.236534
vest4	0.919821	0.891856	0.130779
mutpred	0.919708	0.876561	0.160184
metalr	0.917977	0.817804	0.236629
mutationassessor	0.909111	0.795324	0.14318
polyphen2.hvar	0.896462	0.737596	0.147122
sift	0.880152	0.721437	0.159456
sift4g	0.873966	0.692378	0.161779
polyphen2.hdiv	0.873389	0.717018	0.160765
mutationtaster	0.869145	0.878079	0.141503
list-s2	0.86067	0.650734	0.20223
primateai	0.848458	0.611447	0.180362
mpc	0.818088	0.626343	0.192312
fathmm-mkl	0.80056	0.736335	0.184525
dann	0.775147	0.63381	0.19184
lrt	0.745428	0.719936	0.209147
fathmm-xf	0.684203	0.606642	0.244475
genocanyon	0.655255	0.640234	0.248748
h1-hesc	0.604735	0.637964	0.290846
gm12878	0.602584	0.636317	0.293181
huvec	0.601604	0.63633	0.294828
integrated	0.601414	0.632413	0.291044

### Sheet: confident
Supplementary Table 3: Validation on ClinVar variants that have at least 1 star for assertion criteria and are classified as "Pathogenic" or "Benign"
	auc_roc	auc_pr	brier
SNPred	0.997457	0.999044	0.0201197
bayesdel.add_af	0.991996	0.99675	0.0417996
metarnn	0.981837	0.972128	0.0846872
clinpred	0.975351	0.963703	0.0658629
cadd	0.970952	0.988213	0.0721784
revel	0.957427	0.939575	0.190492
mutpred	0.940514	0.948884	0.117083
mvp	0.938229	0.908689	0.218246
metasvm	0.910952	0.863084	0.229554
deogen2	0.909881	0.883875	0.236359
eigen	0.907933	0.961649	0.109552
mutationassessor	0.907579	0.86119	0.148059
metalr	0.905271	0.867809	0.233265
m-cap	0.900042	0.855142	0.25417
vest4	0.897046	0.95177	0.120458
sift4g	0.877332	0.813942	0.15641
mutationtaster	0.876365	0.953316	0.102507
polyphen2.hvar	0.875225	0.802055	0.161285
sift	0.874688	0.811299	0.16626
polyphen2.hdiv	0.846612	0.77449	0.177291
primateai	0.822323	0.681462	0.202446
list-s2	0.821768	0.726871	0.22364
mpc	0.788176	0.707829	0.212769
dann	0.719742	0.787392	0.177391
fathmm-mkl	0.69742	0.834572	0.215246
lrt	0.671965	0.838236	0.24626
genocanyon	0.604368	0.809114	0.255106
h1-hesc	0.568643	0.792341	0.311144
huvec	0.558428	0.78229	0.315576
gm12878	0.557636	0.78567	0.312861
integrated	0.55711	0.788712	0.31441
fathmm-xf	0.514483	0.684313	0.300148

### Sheet: rare
Supplementary Table 4: Validation on ClinVar variants that have at least 1 star for assertion criteria and allele frequency less than 0.00001
	auc_roc	auc_pr	brier
SNPred	0.990543	0.995304	0.0403845
bayesdel.add_af	0.977311	0.990443	0.0647367
metarnn	0.969824	0.962112	0.101659
cadd	0.964933	0.983878	0.0665551
revel	0.956694	0.951555	0.14317
clinpred	0.956451	0.947211	0.0898937
mvp	0.940768	0.930654	0.170861
eigen	0.931199	0.969484	0.0906023
deogen2	0.926401	0.92714	0.171327
mutpred	0.923408	0.927041	0.13003
vest4	0.919208	0.95382	0.105022
mutationassessor	0.918701	0.91733	0.116606
m-cap	0.915015	0.894677	0.185973
metasvm	0.914765	0.899673	0.185662
metalr	0.909985	0.906144	0.187275
polyphen2.hvar	0.89889	0.88477	0.127946
polyphen2.hdiv	0.884094	0.87778	0.134565
sift4g	0.874586	0.84868	0.140631
sift	0.87019	0.853694	0.144249
list-s2	0.866651	0.827286	0.159867
mutationtaster	0.838625	0.938171	0.111917
primateai	0.824462	0.777879	0.174077
dann	0.803888	0.848139	0.159409
fathmm-mkl	0.798285	0.881691	0.170865
mpc	0.794798	0.783554	0.191616
lrt	0.728555	0.866684	0.214895
fathmm-xf	0.690645	0.797969	0.274147
genocanyon	0.64815	0.823344	0.229787
gm12878	0.608944	0.813246	0.281327
integrated	0.606408	0.809659	0.283653
h1-hesc	0.605767	0.813307	0.284673
huvec	0.603669	0.810595	0.286102

### Sheet: cancer-driver
Supplementary Table 5: Validation on ClinVar variants that have at least 1 star for assertion criteria and are located in cancer-driver genes
	auc_roc	auc_pr	brier
SNPred	0.992701	0.991753	0.0503627
bayesdel.add_af	0.977746	0.980496	0.0968985
clinpred	0.969059	0.912013	0.0895129
cadd	0.968641	0.970717	0.107511
metarnn	0.96483	0.903226	0.142317
vest4	0.941747	0.923657	0.1406
revel	0.938087	0.865914	0.25821
mvp	0.929684	0.830024	0.281936
eigen	0.922999	0.936364	0.130278
mutpred	0.914485	0.855751	0.148035
deogen2	0.904056	0.819954	0.309998
mutationassessor	0.902111	0.790969	0.147827
m-cap	0.892738	0.755271	0.334596
polyphen2.hvar	0.889805	0.736826	0.174876
sift4g	0.88439	0.742018	0.167814
metasvm	0.872346	0.714599	0.310669
primateai	0.865113	0.659096	0.222593
mutationtaster	0.863999	0.89221	0.146276
metalr	0.862581	0.757199	0.324082
polyphen2.hdiv	0.85595	0.688523	0.192393
sift	0.854229	0.693645	0.20129
list-s2	0.848599	0.639257	0.249071
mpc	0.821306	0.665018	0.241676
dann	0.747173	0.644435	0.202012
fathmm-mkl	0.745422	0.727896	0.214116
lrt	0.712246	0.727334	0.225805
genocanyon	0.635315	0.667205	0.252535
huvec	0.609116	0.693418	0.286977
h1-hesc	0.60859	0.681253	0.286256
fathmm-xf	0.584439	0.587813	0.286464
integrated	0.579662	0.662262	0.289756
gm12878	0.57386	0.669998	0.303082

### Sheet: hard
Supplementary Table 6: Validation on ClinVar variants that have at least 2 star for assertion criteria and are classified by most predictors with low confidence
	auc_roc	auc_pr	brier
SNPred	0.997367	0.999775	0.0120681
bayesdel.add_af	0.964545	0.996693	0.039113
clinpred	0.963855	0.987562	0.114879
metarnn	0.955285	0.981937	0.0866803
cadd	0.922822	0.991945	0.0639784
fathmm-xf	0.853934	0.987744	0.189745
deogen2	0.769343	0.858597	0.210281
vest4	0.746508	0.960118	0.121022
revel	0.74477	0.841276	0.213055
mutationtaster	0.724078	0.97471	0.0902112
genocanyon	0.700788	0.966981	0.288835
polyphen2.hvar	0.685548	0.7999	0.221634
mutationassessor	0.683913	0.782189	0.230839
fathmm-mkl	0.678333	0.963613	0.299044
sift	0.677039	0.789913	0.214275
sift4g	0.667274	0.812675	0.217779
eigen	0.663462	0.968795	0.13989
polyphen2.hdiv	0.638112	0.807694	0.233218
mpc	0.637398	0.833342	0.243145
mvp	0.624986	0.770929	0.246289
metasvm	0.60487	0.767813	0.272693
h1-hesc	0.60467	0.961671	0.291371
metalr	0.594023	0.760617	0.263959
primateai	0.584496	0.796672	0.250403
m-cap	0.583152	0.784506	0.211153
huvec	0.578865	0.957968	0.285299
gm12878	0.572295	0.949955	0.280598
dann	0.568795	0.924033	0.489905
integrated	0.564571	0.949965	0.292221
lrt	0.555091	0.936032	0.310165
list-s2	0.517799	0.731315	0.265365

### Sheet: SGE BRCA1
Supplementary Table 7: Validation on variants for SGE study of BRCA1
	auc_roc	auc_pr	brier
SNPred	0.905079	0.794484	0.325228
vest4	0.896662	0.722399	0.314231
bayesdel.add_af	0.878424	0.730782	0.430848
metarnn	0.864883	0.61718	0.330138
revel	0.85602	0.645422	0.561567
m-cap	0.854158	0.6215	0.678157
eigen	0.846495	0.662345	0.219006
clinpred	0.844396	0.555669	0.223019
polyphen2.hvar	0.820174	0.526253	0.31836
metasvm	0.812562	0.531933	0.533665
mvp	0.81054	0.517862	0.547244
polyphen2.hdiv	0.808569	0.605445	0.31183
mutationassessor	0.802081	0.566972	0.235166
metalr	0.799127	0.566295	0.574854
deogen2	0.794496	0.491834	0.290428
sift4g	0.785449	0.598052	0.416823
mutpred	0.767506	0.578979	0.282718
fathmm-mkl	0.756903	0.428622	0.195776
fathmm-xf	0.750899	0.487118	0.229877
list-s2	0.746939	0.377156	0.389888
sift	0.74417	0.607652	0.44696
primateai	0.730143	0.370427	0.181293
lrt	0.719346	0.358614	0.169536
mpc	0.696337	0.349997	0.155169
genocanyon	0.665047	0.320834	0.174913
mutationtaster	0.640651	0.633456	0.384042
dann	0.623357	0.298171	0.321122
huvec	0.570996	0.353235	0.198104
h1-hesc	0.569048	0.357629	0.185401
integrated	0.565245	0.3484	0.193692
gm12878	0.554443	0.359455	0.17149
